# The hospital sink drain biofilm resistome is independent of the corresponding microbiota, the environment and disinfection measures

**DOI:** 10.1101/2024.12.07.24318639

**Authors:** Aurélie Hennebique, Jostin Monge-Ruiz, Morgane Roger-Margueritat, Patrice Morand, Claire Terreaux-Masson, Max Maurin, Corinne Mercier, Caroline Landelle, Elena Buelow

**Author notes:** these authors contributed equally (Aurélie Hennebique, Jostin Monge-Ruiz). BIP (Bioénergétique et Ingénierie des Protéines), CNRS/Aix-Marseille Université, Marseille, France.

## Abstract

In hospitals, the transmission of antibiotic-resistant bacteria (ARB) may occur via biofilms present in sink drains, which can lead to infections. Despite the potential role of sink drains in the transmission of ARB in nosocomial infections, routine surveillance of these drains is lacking in most hospitals. As a result, there is currently no comprehensive understanding of the transmission of ARB and the dissemination of antimicrobial resistance genes (ARGs) and associated mobile genetic elements (MGEs) via sink drains. This study employed a multifaceted approach to monitor the total aerobic bacterial flora as well as the presence of carbapenemase-producing *Enterobacterales* (CPEs), the microbiota and the resistome of sink drain biofilms (SDBs) and hospital wastewater (WW) of two separate intensive care units (ICUs) in the same healthcare facility in France. Samples of SDB and WW were collected on a monthly basis, from January to April 2023, in the neonatal (NICU) and the adult (AICU) ICUs of Grenoble Alpes University Hospital. In the NICU, sink drain disinfection with surfactants was performed routinely. In the AICU, however, routine disinfection is not carried out. No CPEs were isolated from SDBs in either ICU by bacterial culture. Culture-independent approaches revealed an overall distinct microbiota composition of the SDBs in the two units. The AICU SDBs were dominated by potential Gram-negative bacterial pathogens including *Pseudomonas*, *Stenotrophomonas*, *Staphylococcus*, and *Klebsiella*, while the NICU SDBs were dominated by the Gram-negative genera *Achromobacter*, *Serratia*, and *Acidovorax*, as well as the Gram-positive genera *Weisella* and *Lactiplantibacillus*. In contrast, the resistome of the SDBs exhibited no significant differences between the two units, indicating that the abundance of ARGs and MGEs is independent of microbiota composition and disinfection practices. Investigation of the WW that connected to the respective ICUs revealed that the WW from the AICU exhibited a more diverse aerobic flora than the WW from the NICU. In addition, the AICU WW yielded 15 CPEs, whereas the NICU WW yielded a single CPE. The microbiota of the NICU and AICU WW samples differed from their respective SDBs and exhibited distinct variations over the four-month period. It is noteworthy that the WW from the AICU contained a greater number of genes conferring resistance to quinolones and integron integrase genes, whereas the NICU exhibited a higher abundance of streptogramin resistance genes. The results of our study demonstrated that the resistome of the hospital SDBs in the two ICUs of the investigated healthcare institute is independent of the microbiota, the environment, and the local disinfection measures. However, a difference was observed in the prevalence of CPEs in the WW pipes collecting the waste from the investigated drains. These findings offer valuable insights into the resilience of resistance genes in SDBs in ICUs, underscoring the necessity for innovative strategies to combat antimicrobial resistance in clinical environments.

**Graphical abstract:** 
