## Supplementary Table for "The hospital sink drain biofilm resistome is independent of the corresponding microbiota, the environment and disinfection measures"

### Sheet: RDA_sink_all
Supplementary Table 1. Results of the RDA analysis performed to assess the influence of the microbiota on the WW and sink drain resistome, all together (all WW or sink drain samples) and separately (AICU vs NICU). Results indicate that there are no signficant constraints explaining the variation in the resistome by the respecive microbiota data (genus level). The principal components of the respe…	Inertia	Rank
Total	0.295
Unconstrained	0.295	19
Inertia is variance
	PC1	PC2	PC3	PC4	PC5	PC6	PC7	PC8
Eigenvalues for unconstrained axes	0.11891	0.07833	0.03472	0.02265	0.01491	0.00835	0.00473	0.00355
percentage explaining the variance	0.403085	0.265525	0.117695	0.0767797	0.0505424	0.0283051	0.0160339	0.0120339
(showing 8 of 19 unconstrained eigenvalues)

### Sheet: RDA_sink_NICU
	Inertia	Rank
Total	0.3061
Unconstrained	0.3061	14
Inertia is variance
	PC1	PC2	PC3	PC4	PC5	PC6	PC7	PC8	PC9	PC10	PC11	PC12	PC13	PC14
Eigenvalues for unconstrained axes	0.15143	0.07325	0.02652	0.02511	0.01291	0.00725	0.00295	0.00261	0.00154	0.00106	0.00068	0.00042	0.00026	0.00012
percentage explaining the variance	0.494708	0.239301	0.0866384	0.082032	0.0421758	0.0236851	0.00963737	0.00852663	0.00503104	0.00346292	0.0022215	0.0013721	0.000849396	0.000392029

### Sheet: RDA_sink_AICU
	Inertia	Rank
Total	0.2824
Unconstrained	0.2824	11
Inertia is variance
	PC1	PC2	PC3	PC4	PC5	PC6	PC7	PC8	PC9	PC10	PC11
Eigenvalues for unconstrained axes	0.10242	0.08033	0.05064	0.02129	0.01044	0.00731	0.00505	0.00205	0.00154	0.00102	0.00026
percentage explaining the variance	0.362677	0.284455	0.17932	0.0753895	0.0369688	0.0258853	0.0178824	0.00725921	0.00545326	0.0036119	0.00092068

### Sheet: RDA_WW_all
	Inertia	Rank
Total	0.1102
Unconstrained	0.1102	14
Inertia is variance
	PC1	PC2	PC3	PC4	PC5	PC6	PC7	PC8	PC9	PC10	PC11	PC12	PC13	PC14
Eigenvalues for unconstrained axes	0.07586	0.01618	0.00656	0.00536	0.0027	0.00146	0.00081	0.00045	0.00031	0.00025	0.00013	6e-05	2e-05	2e-05
percentage explaining the variance	0.688385	0.146824	0.0595281	0.0486388	0.0245009	0.0132486	0.00735027	0.00408348	0.00281307	0.0022686	0.00117967	0.000544465	0.000181488	0.000181488

### Sheet: RDA_WW_NICU
	Inertia	Rank
Total	0.08136
Unconstrained	0.08136	7
Inertia is variance
	PC1	PC2	PC3	PC4	PC5	PC6	PC7
Eigenvalues for unconstrained axes	0.06197	0.01102	0.0049	0.00152	0.00109	0.00049	0.00037
percentage explaining the variance	0.761676	0.135447	0.0602262	0.0186824	0.0133972	0.00602262	0.00454769

### Sheet: RDA_WW_AICU
	Inertia	Rank
Total	0.04912
Unconstrained	0.04912	6
Inertia is variance
	PC1	PC2	PC3	PC4	PC5	PC6
Eigenvalues for unconstrained axes	0.03735	0.00641	0.00344	0.0012	0.00048	0.00025
percentage explaining the variance	0.760383	0.130497	0.0700326	0.02443	0.00977199	0.00508958
